# Clonal Haematopoiesis Tracks Alzheimer’s-like Cortical Atrophy in Community-Dwelling Older Adults

**DOI:** 10.64898/2026.09.10.26362681

**Authors:** Y. Suwanlikit, S.J.C. Crofts, J.E. Moodie, R.E. Marioni, N.A. Robertson, S.H. Tan, P. Vivithanaporn, M.E. Bastin, J.M. Wardlaw, K. Kirschner, S.R. Cox, T. Chandra

## Abstract

**Background:** Clonal haematopoiesis (CH), the age-related expansion of mutated blood stem cells, is detectable in around 10% of people in their seventies, rises steeply with age, and is associated with several diseases. Its relationship with neurodegeneration remains contentious, with conflicting evidence for both protective and detrimental effects on Alzheimer’s disease (AD).

**Methods:** Here, we applied COMET, a mutation-agnostic, methylation-based predictor of clonal haematopoiesis burden that estimates predicted VAF (pVAF), to examine longitudinal associations between clonal burden and brain structure in the Lothian Birth Cohort 1936. In addition, to capture broader clonal burden, we developed CIMS, a novel methylation-based score derived from clonal haematopoiesis of indeterminate potential (CHIP) EWAS summary statistics, which reflects the epigenetic profile of both mutant and wild-type blood immune cells. Blood DNA methylation and structural MRI data were available at three timepoints spanning ages 73–79 years. The analytic dataset comprised 1,091 participants, of whom 808 (pVAF) and 836 (CIMS) contributed clonality data and 744 had brain MRI; 479–481 had complete baseline and longitudinal imaging measures with covariates. Trajectories were modelled with latent growth curve models fitted by full information maximum likelihood.

**Findings:** Longitudinal trajectories of clonality and grey matter volume were significantly associated over 6 years (Std. est. = −0.176, *p*_adj_ = 0.030), revealing a progressive, left-lateralised cortical atrophy pattern affecting medial temporal and parietal regions. This pattern showed significant spatial correspondence with established AD signatures (*r* = 0.357, *p* = 0.003), suggesting that clonality is linked to AD-related patterns of neurodegeneration. Subcortical analyses revealed nominal relative preservation of the caudate and did not detect a statistically significant association with hippocampal volume, suggesting potential divergence from the canonical AD subcortical profile. The CIMS confirmed global atrophy but revealed divergent tissue-type and regional patterns, suggesting the two measures may capture distinct aspects of CH biology.

**Interpretation:** Together, these findings suggest that CH burden may mark biological processes associated with structural brain atrophy in cognitively healthy older adults, with clonality showing a regional pattern that resembles the one reported in AD. CH burden may therefore be a candidate marker of adverse brain ageing; whether it tracks AD pathology in particular, rather than age-related neurodegeneration more broadly, remains to be tested.
