## Supplementary material for "Clonal Haematopoiesis Tracks Alzheimer’s-like Cortical Atrophy in Community-Dwelling Older Adults": Table S

### Sheet: Table of Contents
Table number	Description
S1	Demographic and cohort characteristics of the LBC1936 analytic sample (N = 1,091).
S2	Associations between pVAF and regional cortical volume (intercept/slope), corrected for age and sex.
S3	Associations between pVAF and subcortical volume (intercept/slope), corrected for age and sex.
S4	Associations between CIMS and regional cortical volume (intercept/slope), corrected for age and sex.
S5	Associations between CIMS and subcortical volume (intercept/slope), corrected for age and sex.
S6	Sensitivity analysis: pVAF & CIMS and global brain volume (intercept/slope), adjusted for age, sex, cell-type proportions, and batch.
S7	Sensitivity analysis: pVAF & CIMS and tissue-type volume (intercept/slope), adjusted for age, sex, cell-type proportions, and batch.
S8	Sensitivity analysis: pVAF and regional cortical volume (intercept/slope), adjusted for age, sex, cell-type proportions, and batch.
S9	Sensitivity analysis: CIMS and regional cortical volume (intercept/slope), adjusted for age, sex, cell-type proportions, and batch.

### Sheet: S1
Variable	N	Total (N = 1,091)
Demographics
Age at MRI (years)	731	72.7 (0.7)
Sex	1091
Female		543 (49.8%)
Male		548 (50.2%)
Anthropometric & Lifestyle
Current smoker	866
current smoker		73 (8.4%)
ex-smoker		378 (43.6%)
never smoked		415 (47.9%)
BMI (kg/m²)	866	27.9 (4.5)
Alcohol (units/week)	672
Non-drinker		2 (0.3%)
≤14		456 (67.9%)
15–21		85 (12.6%)
>21		129 (19.2%)
Comorbidities
Hypertension	866	425 (49.1%)
Hypercholesterolemia	866	356 (41.1%)
CVD history	866	250 (28.9%)
Cognitive
MMSE (Wave 1)	1090	28.8 (1.4)
Methylation & imaging data
pVAF, ≥1 measurement (waves 2–4)	1091	808 (74.1%)
CIMS, ≥1 measurement (waves 2–4)	1091	836 (76.6%)
Any structural MRI measure	1091	744 (68.2%)
Wave-2 total brain volume	1091	658 (60.3%)
Total brain volume slope (waves 2–4)	1091	505 (46.3%)
Intracranial volume	1091	697 (63.9%)

### Sheet: S2
Growth parameter	Estimate	SE	P-value	P.adj	Std. est.	Region	Side
Slope	-0.004	0.002	0.009	0.758	-0.167	Fusiform	Left
Intercept	-1.136	0.478	0.017	0.758	-0.116	Lateralorbitofrontal	Left
Intercept	-0.697	0.302	0.021	0.758	-0.111	Supramarginal	Left
Slope	-0.015	0.007	0.025	0.758	-0.135	Parahippocampal	Left
Slope	-0.005	0.002	0.037	0.758	-0.126	Precuneus	Left
Slope	-0.005	0.003	0.037	0.758	-0.129	Entorhinal	Right
Slope	-0.01	0.005	0.039	0.758	-0.131	Lingual	Left
Intercept	-2.193	1.175	0.062	0.788	-0.079	Parsorbitalis	Left
Intercept	-0.446	0.247	0.07	0.788	-0.093	Rostralmiddlefrontal	Left
Intercept	-0.615	0.341	0.071	0.788	-0.083	Postcentral	Left
Slope	-0.007	0.004	0.081	0.788	-0.113	Posteriorcingulate	Left
Intercept	-0.335	0.197	0.088	0.788	-0.091	Superiorfrontal	Left
Slope	-0.002	0.001	0.09	0.788	-0.107	Fusiform	Right
Intercept	-0.564	0.334	0.091	0.788	-0.08	Postcentral	Right
Intercept	-1.406	0.859	0.102	0.788	-0.07	Entorhinal	Right
Intercept	-1.337	0.828	0.106	0.788	-0.069	Entorhinal	Left
Intercept	-2.329	1.448	0.108	0.788	-0.065	Frontalpole	Right
Intercept	-0.447	0.291	0.125	0.788	-0.072	Supramarginal	Right
Slope	-0.007	0.004	0.129	0.788	-0.096	Bankssts	Left
Intercept	-0.94	0.636	0.14	0.788	-0.065	Parsopercularis	Right
Slope	-0.007	0.005	0.144	0.788	-0.092	Parsopercularis	Right
Slope	-0.003	0.002	0.162	0.788	-0.089	Supramarginal	Left
Intercept	-0.314	0.226	0.165	0.788	-0.064	Inferiorparietal	Left
Slope	-0.003	0.002	0.167	0.788	-0.086	Superiortemporal	Left
Intercept	-0.399	0.29	0.169	0.788	-0.068	Precentral	Right
Slope	-0.011	0.008	0.171	0.788	-0.086	Parsopercularis	Left
Intercept	-0.536	0.394	0.174	0.788	-0.06	Lingual	Right
Slope	-0.004	0.003	0.176	0.788	-0.086	Medialorbitofrontal	Left
Intercept	-0.98	0.738	0.184	0.788	-0.06	Paracentral	Left
Slope	-0.004	0.003	0.186	0.788	-0.085	Precuneus	Right
Slope	-0.008	0.006	0.189	0.788	-0.081	Caudalmiddlefrontal	Left
Intercept	-0.257	0.203	0.206	0.788	-0.056	Superiorparietal	Right
Intercept	-0.334	0.265	0.207	0.788	-0.058	Fusiform	Left
Slope	-0.001	0.001	0.214	0.788	-0.075	Middletemporal	Left
Slope	-0.039	0.031	0.215	0.788	-0.076	Transversetemporal	Left
Slope	-0.004	0.003	0.22	0.788	-0.075	Inferiorparietal	Left
Intercept	-1.139	0.933	0.222	0.788	-0.053	Bankssts	Right
Intercept	0.807	0.68	0.235	0.788	0.049	Temporalpole	Right
Intercept	-0.852	0.727	0.241	0.788	-0.053	Parstriangularis	Left
Intercept	-0.542	0.466	0.244	0.788	-0.062	Insula	Right
Intercept	-0.949	0.817	0.245	0.788	-0.051	Bankssts	Left
Intercept	-0.639	0.551	0.246	0.788	-0.057	Medialorbitofrontal	Left
Intercept	-0.283	0.252	0.261	0.788	-0.052	Inferiortemporal	Right
Intercept	-0.322	0.287	0.263	0.788	-0.053	Fusiform	Right
Intercept	-2.482	2.25	0.27	0.788	-0.049	Transversetemporal	Right
Slope	-0.005	0.004	0.273	0.788	-0.07	Lingual	Right
Slope	-0.012	0.011	0.278	0.788	-0.066	Paracentral	Left
Slope	-0.001	0.001	0.282	0.788	-0.067	Inferiorparietal	Right
Slope	-0.003	0.003	0.284	0.788	-0.065	Entorhinal	Left
Intercept	-0.556	0.539	0.302	0.8	-0.055	Insula	Left
Slope	-0.001	0.001	0.305	0.8	-0.063	Inferiortemporal	Left
Intercept	-0.387	0.378	0.306	0.8	-0.053	Precuneus	Right
Slope	0.011	0.012	0.339	0.822	0.056	Frontalpole	Left
Slope	-0.007	0.008	0.343	0.822	-0.059	Paracentral	Right
Slope	-0.025	0.027	0.352	0.822	-0.054	Transversetemporal	Right
Slope	-0.003	0.003	0.353	0.822	-0.058	Temporalpole	Right
Intercept	0.975	1.075	0.364	0.822	0.042	Pericalcarine	Left
Intercept	-0.19	0.211	0.367	0.822	-0.043	Inferiorparietal	Right
Intercept	0.863	0.968	0.373	0.822	0.04	Pericalcarine	Right
Slope	0.013	0.014	0.379	0.822	0.055	Frontalpole	Right
Intercept	-0.17	0.195	0.382	0.822	-0.046	Superiorfrontal	Right
Intercept	-0.202	0.232	0.384	0.822	-0.045	Rostralmiddlefrontal	Right
Slope	-0.001	0.001	0.395	0.822	-0.053	Lateraloccipital	Left
Slope	-0.005	0.006	0.398	0.822	-0.054	Parahippocampal	Right
Intercept	-0.331	0.393	0.4	0.822	-0.038	Caudalmiddlefrontal	Right
Intercept	-0.214	0.255	0.402	0.822	-0.041	Lateraloccipital	Right
Slope	0.006	0.007	0.405	0.822	0.05	Parstriangularis	Right
Intercept	-0.54	0.737	0.464	0.875	-0.034	Rostralanteriorcingulate	Left
Slope	-0.006	0.009	0.466	0.875	-0.046	Postcentral	Left
Slope	-0.001	0.001	0.47	0.875	-0.046	Middletemporal	Right
Intercept	0.195	0.27	0.471	0.875	0.034	Middletemporal	Left
Slope	-0.003	0.005	0.477	0.875	-0.045	Insula	Right
Slope	-0.001	0.001	0.506	0.875	-0.041	Superiorparietal	Left
Slope	-0.002	0.003	0.506	0.875	-0.042	Postcentral	Right
Slope	0.005	0.008	0.51	0.875	0.042	Rostralanteriorcingulate	Right
Slope	-0.001	0.001	0.512	0.875	-0.041	Superiorfrontal	Left
Intercept	-0.55	0.844	0.514	0.875	-0.03	Posteriorcingulate	Right
Intercept	-0.664	1.027	0.518	0.875	-0.032	Isthmuscingulate	Left
Intercept	-0.24	0.371	0.518	0.875	-0.032	Precuneus	Left
Slope	-0.004	0.006	0.52	0.875	-0.042	Isthmuscingulate	Left
Slope	-0.003	0.005	0.529	0.875	-0.04	Posteriorcingulate	Right
Intercept	-0.605	0.973	0.534	0.875	-0.027	Parsorbitalis	Right
Slope	-0.001	0.002	0.534	0.875	-0.038	Superiorparietal	Right
Slope	0.008	0.013	0.546	0.884	0.037	Parsorbitalis	Left
Slope	-0.001	0.001	0.569	0.888	-0.036	Inferiortemporal	Right
Intercept	-0.316	0.556	0.57	0.888	-0.026	Parsopercularis	Left
Intercept	-0.114	0.203	0.575	0.888	-0.025	Superiorparietal	Left
Intercept	-0.368	0.661	0.578	0.888	-0.025	Paracentral	Right
Intercept	-0.144	0.261	0.581	0.888	-0.027	Lateraloccipital	Left
Intercept	-0.39	0.794	0.624	0.938	-0.022	Cuneus	Right
Slope	0.003	0.007	0.634	0.938	0.03	Cuneus	Right
Slope	-0.001	0.002	0.642	0.938	-0.029	Lateralorbitofrontal	Left
Intercept	-0.183	0.409	0.655	0.938	-0.02	Lingual	Left
Intercept	0.353	0.805	0.661	0.938	0.019	Caudalanteriorcingulate	Left
Slope	-0.002	0.005	0.661	0.938	-0.028	Isthmuscingulate	Right
Slope	-0.003	0.006	0.668	0.938	-0.026	Caudalanteriorcingulate	Right
Intercept	-0.206	0.487	0.672	0.938	-0.02	Lateralorbitofrontal	Right
Slope	-0.001	0.003	0.676	0.938	-0.026	Rostralmiddlefrontal	Right
Slope	-0.001	0.003	0.694	0.944	-0.025	Temporalpole	Left
Intercept	-0.114	0.299	0.702	0.944	-0.019	Superiortemporal	Left
Intercept	0.152	0.413	0.713	0.944	0.017	Caudalmiddlefrontal	Left
Intercept	-0.099	0.29	0.732	0.944	-0.016	Precentral	Left
Slope	0.001	0.004	0.748	0.944	0.021	Pericalcarine	Right
Slope	0.001	0.002	0.752	0.944	0.02	Insula	Left
Intercept	-0.091	0.292	0.756	0.944	-0.015	Superiortemporal	Right
Slope	0.001	0.002	0.756	0.944	0.019	Superiortemporal	Right
Slope	0.001	0.003	0.765	0.944	0.019	Medialorbitofrontal	Right
Intercept	-0.263	0.882	0.766	0.944	-0.013	Parahippocampal	Left
Intercept	0.575	2.007	0.775	0.944	0.013	Transversetemporal	Left
Slope	0.002	0.006	0.788	0.944	0.017	Pericalcarine	Left
Intercept	0.208	0.78	0.789	0.944	0.012	Rostralanteriorcingulate	Right
Intercept	-0.164	0.649	0.8	0.944	-0.011	Temporalpole	Left
Slope	-0.001	0.002	0.807	0.944	-0.015	Rostralmiddlefrontal	Left
Slope	-0.002	0.008	0.809	0.944	-0.015	Cuneus	Left
Intercept	0.145	0.6	0.809	0.944	0.012	Medialorbitofrontal	Right
Intercept	-0.255	1.075	0.813	0.944	-0.01	Parahippocampal	Right
Slope	-0.004	0.018	0.819	0.944	-0.014	Parstriangularis	Left
Intercept	-0.166	0.724	0.819	0.944	-0.01	Caudalanteriorcingulate	Right
Slope	0.001	0.005	0.826	0.944	0.014	Rostralanteriorcingulate	Left
Intercept	-0.109	0.585	0.852	0.959	-0.008	Parstriangularis	Right
Slope	-0.002	0.009	0.853	0.959	-0.012	Caudalanteriorcingulate	Left
Slope	0	0.002	0.873	0.973	0.01	Precentral	Right
Slope	-0.001	0.01	0.883	0.974	-0.009	Parsorbitalis	Right
Slope	0	0.002	0.91	0.974	0.007	Supramarginal	Right
Intercept	-0.081	0.751	0.914	0.974	-0.005	Cuneus	Left
Intercept	0.084	0.806	0.917	0.974	0.005	Posteriorcingulate	Left
Intercept	0.025	0.253	0.922	0.974	0.005	Inferiortemporal	Left
Slope	0	0.004	0.922	0.974	-0.006	Caudalmiddlefrontal	Right
Intercept	0.157	1.854	0.933	0.974	0.003	Frontalpole	Left
Slope	0	0.003	0.94	0.974	0.005	Lateraloccipital	Right
Slope	0	0.002	0.951	0.974	0.004	Lateralorbitofrontal	Right
Intercept	-0.015	0.27	0.955	0.974	-0.003	Middletemporal	Right
Slope	0	0.007	0.958	0.974	0.003	Bankssts	Right
Slope	0	0.006	0.965	0.974	0.003	Precentral	Left
Slope	0	0.002	0.967	0.974	-0.003	Superiorfrontal	Right
Intercept	-0.022	0.965	0.982	0.982	-0.001	Isthmuscingulate	Right

### Sheet: S3
Growth parameter	Estimate	SE	P-value	P.adj	Std. est.	Region	Side
Intercept	0.897	0.341	0.008	0.208	0.114	Accumbens area	Left
Slope	0.177	0.261	0.497	0.962	0.042	Accumbens area	Left
Intercept	-0.055	0.172	0.749	0.971	-0.015	Amygdala	Left
Slope	0.14	0.133	0.294	0.832	0.064	Amygdala	Left
Intercept	0.089	0.063	0.158	0.832	0.066	Caudate	Left
Slope	0.033	0.013	0.013	0.208	0.155	Caudate	Left
Intercept	0.03	0.086	0.732	0.971	0.016	Hippocampus	Left
Slope	-0.013	0.019	0.483	0.962	-0.044	Hippocampus	Left
Intercept	0.017	0.141	0.905	0.971	0.005	Pallidum	Left
Slope	0.106	0.326	0.746	0.971	0.02	Pallidum	Left
Intercept	0.046	0.048	0.338	0.832	0.043	Putamen	Left
Slope	0.015	0.016	0.335	0.832	0.061	Putamen	Left
Intercept	0.035	0.066	0.596	0.962	0.026	Thalamus Proper	Left
Slope	0.006	0.03	0.842	0.971	0.013	Thalamus Proper	Left
Intercept	-0.057	0.101	0.573	0.962	-0.027	VentralDC	Left
Slope	0.072	0.075	0.337	0.832	0.061	VentralDC	Left
Intercept	0.544	0.318	0.087	0.557	0.072	Accumbens area	Right
Slope	-1.529	1.462	0.296	0.832	-0.065	Accumbens area	Right
Intercept	-0.078	0.149	0.601	0.962	-0.025	Amygdala	Right
Slope	-0.024	0.042	0.566	0.962	-0.036	Amygdala	Right
Intercept	0.084	0.064	0.189	0.832	0.062	Caudate	Right
Slope	0.026	0.013	0.04	0.427	0.128	Caudate	Right
Intercept	-0.003	0.09	0.971	0.971	-0.002	Hippocampus	Right
Slope	-0.029	0.016	0.063	0.504	-0.116	Hippocampus	Right
Intercept	0.112	0.129	0.385	0.88	0.037	Pallidum	Right
Slope	-0.01	0.086	0.91	0.971	-0.007	Pallidum	Right
Intercept	0.02	0.048	0.679	0.971	0.019	Putamen	Right
Slope	0.001	0.015	0.92	0.971	0.006	Putamen	Right
Intercept	0.085	0.07	0.224	0.832	0.062	Thalamus Proper	Right
Slope	0.002	0.019	0.928	0.971	0.006	Thalamus Proper	Right
Intercept	-0.007	0.111	0.949	0.971	-0.003	VentralDC	Right
Slope	0.02	0.07	0.772	0.971	0.018	VentralDC	Right

### Sheet: S4
Growth parameter	Estimate	SE	P-value	P.adj	Std. est.	Region	Side
Intercept	-0.26	0.065	< 0.001	< 0.001	-0.193	Lateralorbitofrontal	Left
Intercept	-0.124	0.033	< 0.001	< 0.001	-0.188	Rostralmiddlefrontal	Left
Intercept	-0.111	0.035	0.001	0.045	-0.153	Lateraloccipital	Right
Intercept	-0.227	0.075	0.002	0.068	-0.148	Medialorbitofrontal	Left
Intercept	-0.181	0.066	0.006	0.121	-0.13	Lateralorbitofrontal	Right
Intercept	-0.096	0.036	0.008	0.121	-0.121	Fusiform	Left
Intercept	-0.062	0.027	0.02	0.181	-0.121	Superiorfrontal	Right
Intercept	-0.12	0.051	0.019	0.181	-0.119	Precuneus	Right
Intercept	-0.099	0.039	0.011	0.15	-0.117	Fusiform	Right
Intercept	-0.136	0.063	0.032	0.204	-0.112	Insula	Right
Intercept	-0.234	0.089	0.008	0.121	-0.109	Temporalpole	Left
Intercept	-0.133	0.054	0.013	0.161	-0.108	Lingual	Right
Intercept	-0.105	0.046	0.021	0.181	-0.108	Postcentral	Right
Intercept	-0.055	0.027	0.042	0.228	-0.107	Superiorfrontal	Left
Intercept	-0.235	0.1	0.018	0.181	-0.104	Paracentral	Left
Intercept	-0.106	0.047	0.024	0.181	-0.103	Postcentral	Left
Slope	-0.001	0.001	0.112	0.351	-0.1	Pericalcarine	Right
Intercept	-0.073	0.036	0.039	0.227	-0.098	Lateraloccipital	Left
Intercept	-0.062	0.027	0.024	0.181	-0.098	Superiorparietal	Right
Intercept	-0.12	0.056	0.031	0.204	-0.096	Lingual	Left
Intercept	-0.264	0.116	0.023	0.181	-0.096	Entorhinal	Right
Intercept	-0.161	0.082	0.049	0.256	-0.095	Medialorbitofrontal	Right
Intercept	-0.224	0.109	0.04	0.227	-0.092	Posteriorcingulate	Left
Intercept	-0.17	0.079	0.033	0.204	-0.092	Parstriangularis	Right
Intercept	-0.074	0.04	0.063	0.286	-0.091	Precentral	Right
Slope	-0.002	0.002	0.19	0.425	-0.084	Parsorbitalis	Left
Intercept	-0.07	0.041	0.085	0.289	-0.084	Superiortemporal	Left
Intercept	-0.069	0.04	0.085	0.289	-0.083	Superiortemporal	Right
Slope	-0.001	0.001	0.214	0.448	-0.08	Pericalcarine	Left
Intercept	-0.162	0.09	0.072	0.289	-0.08	Paracentral	Right
Intercept	-0.281	0.145	0.052	0.262	-0.08	Parahippocampal	Right
Slope	-0.005	0.004	0.222	0.453	-0.078	Transversetemporal	Left
Intercept	-0.196	0.115	0.089	0.295	-0.078	Posteriorcingulate	Right
Intercept	-0.225	0.128	0.078	0.289	-0.076	Bankssts	Right
Intercept	-0.177	0.112	0.114	0.351	-0.069	Bankssts	Left
Intercept	-0.042	0.031	0.179	0.425	-0.069	Rostralmiddlefrontal	Right
Intercept	-0.057	0.04	0.152	0.403	-0.068	Precentral	Left
Intercept	-0.148	0.101	0.142	0.394	-0.068	Rostralanteriorcingulate	Left
Intercept	-0.059	0.041	0.154	0.403	-0.068	Supramarginal	Left
Intercept	-0.155	0.102	0.128	0.363	-0.066	Cuneus	Left
Intercept	-0.175	0.112	0.119	0.352	-0.066	Entorhinal	Left
Intercept	-0.067	0.051	0.186	0.425	-0.065	Precuneus	Left
Intercept	-0.15	0.108	0.165	0.423	-0.062	Cuneus	Right
Intercept	-0.041	0.031	0.186	0.425	-0.061	Inferiorparietal	Left
Slope	0	0	0.376	0.614	-0.058	Insula	Left
Slope	0	0	0.4	0.623	-0.057	Lateraloccipital	Right
Intercept	-0.268	0.198	0.176	0.425	-0.055	Frontalpole	Right
Intercept	-0.041	0.035	0.239	0.464	-0.055	Inferiortemporal	Right
Intercept	-0.109	0.086	0.205	0.436	-0.055	Parsopercularis	Right
Intercept	-0.073	0.073	0.316	0.558	-0.052	Insula	Left
Intercept	-0.045	0.04	0.261	0.493	-0.052	Supramarginal	Right
Intercept	-0.309	0.254	0.223	0.453	-0.049	Frontalpole	Left
Intercept	-0.139	0.132	0.295	0.537	-0.047	Pericalcarine	Right
Intercept	-0.136	0.132	0.302	0.54	-0.046	Isthmuscingulate	Right
Intercept	-0.031	0.037	0.402	0.623	-0.041	Middletemporal	Right
Intercept	-0.129	0.146	0.379	0.614	-0.04	Pericalcarine	Left
Intercept	-0.09	0.092	0.332	0.577	-0.039	Temporalpole	Right
Intercept	-0.046	0.056	0.412	0.63	-0.037	Caudalmiddlefrontal	Left
Intercept	-0.102	0.12	0.396	0.623	-0.035	Parahippocampal	Left
Intercept	-0.094	0.139	0.5	0.653	-0.033	Isthmuscingulate	Left
Slope	0	0.001	0.617	0.74	-0.033	Cuneus	Right
Intercept	-0.101	0.132	0.444	0.649	-0.033	Parsorbitalis	Right
Intercept	-0.077	0.099	0.438	0.647	-0.032	Caudalanteriorcingulate	Right
Intercept	-0.206	0.304	0.498	0.653	-0.03	Transversetemporal	Right
Intercept	-0.076	0.11	0.491	0.653	-0.029	Caudalanteriorcingulate	Left
Intercept	-0.019	0.034	0.572	0.701	-0.027	Inferiortemporal	Left
Slope	0	0.001	0.691	0.79	-0.026	Insula	Right
Slope	0	0.001	0.698	0.791	-0.025	Parsopercularis	Right
Slope	0	0.001	0.717	0.794	-0.024	Isthmuscingulate	Left
Intercept	-0.093	0.161	0.566	0.7	-0.024	Parsorbitalis	Left
Slope	-0.001	0.003	0.718	0.794	-0.023	Parstriangularis	Left
Intercept	-0.049	0.099	0.625	0.74	-0.022	Parstriangularis	Left
Intercept	-0.025	0.054	0.636	0.746	-0.021	Caudalmiddlefrontal	Right
Slope	0	0	0.769	0.825	-0.019	Lateralorbitofrontal	Left
Slope	0	0.001	0.776	0.825	-0.018	Paracentral	Right
Intercept	-0.044	0.107	0.681	0.785	-0.018	Rostralanteriorcingulate	Right
Intercept	-0.01	0.028	0.718	0.794	-0.016	Superiorparietal	Left
Intercept	-0.009	0.029	0.749	0.815	-0.015	Inferiorparietal	Right
Intercept	-0.01	0.037	0.788	0.831	-0.013	Middletemporal	Left
Slope	0	0.001	0.852	0.891	-0.012	Precentral	Left
Slope	0	0.001	0.91	0.938	-0.007	Parstriangularis	Right
Slope	0	0.001	0.942	0.949	-0.005	Lingual	Left
Slope	0	0	0.995	0.995	0	Fusiform	Left
Slope	0	0	0.934	0.948	0.005	Lateraloccipital	Left
Slope	0	0.001	0.92	0.941	0.007	Parahippocampal	Right
Slope	0	0	0.896	0.93	0.009	Superiortemporal	Left
Slope	0	0.001	0.774	0.825	0.019	Caudalmiddlefrontal	Right
Slope	0	0.001	0.738	0.809	0.022	Posteriorcingulate	Left
Slope	0.001	0.001	0.656	0.763	0.028	Cuneus	Left
Intercept	0.049	0.076	0.518	0.657	0.029	Parsopercularis	Left
Slope	0	0.001	0.626	0.74	0.033	Isthmuscingulate	Right
Slope	0	0.001	0.579	0.703	0.037	Posteriorcingulate	Right
Intercept	0.229	0.274	0.403	0.623	0.038	Transversetemporal	Left
Slope	0	0	0.522	0.657	0.041	Rostralmiddlefrontal	Left
Slope	0	0	0.527	0.658	0.041	Superiorfrontal	Right
Slope	0	0	0.514	0.657	0.042	Superiortemporal	Right
Slope	0.001	0.001	0.502	0.653	0.043	Parsopercularis	Left
Slope	0.001	0.001	0.504	0.653	0.044	Rostralanteriorcingulate	Left
Slope	0	0	0.5	0.653	0.044	Inferiorparietal	Right
Slope	0	0.001	0.503	0.653	0.044	Lingual	Right
Slope	0.001	0.001	0.473	0.653	0.045	Caudalmiddlefrontal	Left
Slope	0	0	0.478	0.653	0.046	Medialorbitofrontal	Right
Slope	0.001	0.001	0.483	0.653	0.046	Rostralanteriorcingulate	Right
Slope	0	0	0.452	0.653	0.047	Entorhinal	Left
Slope	0	0	0.467	0.653	0.048	Fusiform	Right
Slope	0	0	0.437	0.647	0.051	Precentral	Right
Slope	0	0	0.43	0.647	0.052	Precuneus	Right
Slope	0.001	0.001	0.376	0.614	0.057	Caudalanteriorcingulate	Left
Slope	0.002	0.002	0.335	0.577	0.06	Frontalpole	Left
Slope	0.002	0.002	0.354	0.594	0.06	Frontalpole	Right
Slope	0	0	0.347	0.59	0.062	Medialorbitofrontal	Left
Slope	0.001	0.001	0.296	0.537	0.069	Postcentral	Left
Slope	0	0	0.292	0.537	0.069	Middletemporal	Right
Slope	0.001	0.001	0.232	0.464	0.076	Parahippocampal	Left
Slope	0	0	0.253	0.485	0.076	Temporalpole	Left
Slope	0.001	0.001	0.236	0.464	0.078	Bankssts	Left
Slope	0.005	0.004	0.183	0.425	0.08	Transversetemporal	Right
Slope	0	0	0.196	0.425	0.083	Inferiortemporal	Left
Slope	0.002	0.002	0.191	0.425	0.084	Paracentral	Left
Slope	0	0	0.197	0.425	0.085	Supramarginal	Left
Slope	0	0	0.17	0.425	0.09	Supramarginal	Right
Slope	0	0	0.146	0.397	0.093	Precuneus	Left
Slope	0.001	0	0.127	0.363	0.097	Temporalpole	Right
Slope	0	0	0.116	0.351	0.101	Middletemporal	Left
Slope	0.002	0.001	0.101	0.327	0.104	Parsorbitalis	Right
Slope	0	0	0.083	0.289	0.111	Superiorfrontal	Left
Slope	0.001	0	0.081	0.289	0.113	Inferiorparietal	Left
Slope	0	0	0.079	0.289	0.114	Inferiortemporal	Right
Slope	0.001	0	0.073	0.289	0.115	Rostralmiddlefrontal	Right
Slope	0.001	0	0.07	0.289	0.116	Lateralorbitofrontal	Right
Slope	0.001	0	0.07	0.289	0.117	Entorhinal	Right
Slope	0.002	0.001	0.059	0.277	0.122	Caudalanteriorcingulate	Right
Slope	0	0	0.058	0.277	0.122	Superiorparietal	Right
Slope	0.002	0.001	0.026	0.186	0.143	Bankssts	Right
Slope	0.001	0	0.007	0.121	0.17	Postcentral	Right
Slope	0.001	0	0.005	0.121	0.177	Superiorparietal	Left

### Sheet: S5
Growth parameter	Estimate	SE	P-value	P.adj	Std. est.	Region	Side
Intercept	0.112	0.047	0.016	0.512	0.103	Accumbens area	Left
Slope	-0.008	0.038	0.836	0.906	-0.014	Accumbens area	Left
Intercept	0.011	0.024	0.647	0.906	0.022	Amygdala	Left
Slope	0.03	0.019	0.113	0.731	0.101	Amygdala	Left
Intercept	0.002	0.009	0.8	0.906	0.012	Caudate	Left
Slope	0.001	0.002	0.512	0.906	0.044	Caudate	Left
Intercept	0.009	0.012	0.467	0.906	0.033	Hippocampus	Left
Slope	-0.001	0.003	0.666	0.906	-0.028	Hippocampus	Left
Intercept	-0.017	0.019	0.396	0.906	-0.038	Pallidum	Left
Slope	-0.021	0.049	0.67	0.906	-0.028	Pallidum	Left
Intercept	-0.01	0.007	0.125	0.731	-0.069	Putamen	Left
Slope	0.002	0.002	0.49	0.906	0.046	Putamen	Left
Intercept	-0.016	0.009	0.088	0.731	-0.083	Thalamus Proper	Left
Slope	0	0.004	0.936	0.944	-0.005	Thalamus Proper	Left
Intercept	-0.011	0.014	0.421	0.906	-0.039	VentralDC	Left
Slope	-0.019	0.011	0.084	0.731	-0.114	VentralDC	Left
Intercept	0.024	0.044	0.589	0.906	0.023	Accumbens area	Right
Slope	-0.04	0.208	0.849	0.906	-0.012	Accumbens area	Right
Intercept	0.011	0.02	0.59	0.906	0.025	Amygdala	Right
Slope	0.001	0.006	0.829	0.906	0.014	Amygdala	Right
Intercept	0.003	0.009	0.701	0.906	0.018	Caudate	Right
Slope	-0.001	0.002	0.655	0.906	-0.03	Caudate	Right
Intercept	-0.006	0.012	0.598	0.906	-0.024	Hippocampus	Right
Slope	-0.001	0.002	0.661	0.906	-0.029	Hippocampus	Right
Intercept	-0.007	0.018	0.697	0.906	-0.017	Pallidum	Right
Slope	0.005	0.012	0.674	0.906	0.027	Pallidum	Right
Intercept	-0.009	0.007	0.16	0.731	-0.063	Putamen	Right
Slope	0	0.002	0.944	0.944	0.005	Putamen	Right
Intercept	-0.014	0.01	0.159	0.731	-0.072	Thalamus Proper	Right
Slope	-0.001	0.003	0.717	0.906	-0.024	Thalamus Proper	Right
Intercept	-0.004	0.015	0.786	0.906	-0.013	VentralDC	Right
Slope	-0.007	0.01	0.493	0.906	-0.044	VentralDC	Right

### Sheet: S6
CH Feature	Growth Parameter	Estimate	SE	P-Value	Std. est.	P.adj
pVAF	Intercept	-0.217	0.097	0.026	-0.257	0.052
pVAF	Slope	-0.585	0.309	0.059	-0.103	0.059
CIMS	Intercept	-0.043	0.013	0.001	-0.397	0.004
CIMS	Slope	-0.095	0.048	0.046	-0.228	0.059

### Sheet: S7
CH Feature	Growth Parameter	Tissue type	Estimate	SE	P-Value	Std. est.	P.adj
pVAF	Intercept	GM	-0.168	0.128	0.19	-0.1	0.464
pVAF	Intercept	NAWM	0.063	0.136	0.642	0.043	0.7
pVAF	Intercept	WMH	-0.002	0.002	0.232	-0.056	0.464
pVAF	Slope	GM	-1.008	0.335	0.003	-0.175	0.016
pVAF	Slope	NAWM	-0.105	0.133	0.429	-0.043	0.643
pVAF	Slope	WMH	-0.772	0.718	0.282	-0.056	0.484
CIMS	Intercept	GM	-0.077	0.017	< 0.001	-0.35	< 0.001
CIMS	Intercept	NAWM	0.007	0.018	0.7	0.037	0.7
CIMS	Intercept	WMH	0	0	0.597	0.025	0.7
CIMS	Slope	GM	-0.065	0.051	0.206	-0.13	0.464
CIMS	Slope	NAWM	-0.029	0.021	0.161	-0.139	0.464
CIMS	Slope	WMH	-0.044	0.111	0.694	-0.037	0.7

### Sheet: S8
Growth parameter	Estimate	SE	P-value	P.adj	Std. est.	Region	Side
Slope	-0.006	0.003	0.018	0.988	-0.124	Entorhinal	Right
Intercept	-0.99	0.45	0.028	0.988	-0.109	Lateralorbitofrontal	Left
Intercept	-0.606	0.285	0.034	0.988	-0.104	Supramarginal	Left
Slope	-0.012	0.007	0.079	0.988	-0.091	Parahippocampal	Left
Intercept	-0.547	0.315	0.082	0.988	-0.083	Postcentral	Right
Intercept	-1.404	0.811	0.083	0.988	-0.076	Entorhinal	Right
Slope	-0.003	0.002	0.086	0.988	-0.094	Fusiform	Left
Slope	-0.003	0.002	0.11	0.988	-0.084	Superiortemporal	Left
Slope	0.019	0.012	0.114	0.988	0.078	Frontalpole	Left
Intercept	-1.696	1.108	0.126	0.988	-0.066	Parsorbitalis	Left
Slope	0.01	0.007	0.13	0.988	0.081	Bankssts	Right
Intercept	-2.046	1.367	0.135	0.988	-0.062	Frontalpole	Right
Intercept	0.373	0.255	0.143	0.988	0.07	Middletemporal	Left
Slope	-0.045	0.032	0.162	0.988	-0.073	Transversetemporal	Left
Intercept	-0.439	0.322	0.172	0.988	-0.064	Postcentral	Left
Slope	-0.007	0.005	0.179	0.988	-0.072	Lingual	Left
Slope	0.02	0.015	0.186	0.988	0.07	Frontalpole	Right
Intercept	-0.909	0.696	0.191	0.988	-0.06	Paracentral	Left
Intercept	-0.301	0.234	0.198	0.988	-0.068	Rostralmiddlefrontal	Left
Intercept	0.322	0.254	0.204	0.988	0.063	Middletemporal	Right
Slope	-0.001	0.001	0.208	0.988	-0.065	Middletemporal	Left
Intercept	-0.728	0.601	0.225	0.988	-0.055	Parsopercularis	Right
Intercept	-0.795	0.685	0.246	0.988	-0.053	Parstriangularis	Left
Intercept	-0.511	0.441	0.246	0.988	-0.063	Insula	Right
Intercept	-0.585	0.519	0.26	0.988	-0.057	Medialorbitofrontal	Left
Intercept	-0.567	0.507	0.263	0.988	-0.06	Insula	Left
Intercept	-0.208	0.187	0.267	0.988	-0.061	Superiorfrontal	Left
Intercept	-0.834	0.781	0.285	0.988	-0.047	Entorhinal	Left
Intercept	-0.248	0.241	0.304	0.988	-0.051	Lateraloccipital	Right
Intercept	-0.282	0.275	0.305	0.988	-0.049	Supramarginal	Right
Slope	-0.008	0.008	0.311	0.988	-0.054	Parsopercularis	Left
Slope	-0.001	0.001	0.317	0.988	-0.054	Fusiform	Right
Slope	0.002	0.002	0.321	0.988	0.052	Lateralorbitofrontal	Right
Intercept	-0.242	0.245	0.324	0.988	-0.048	Lateraloccipital	Left
Intercept	-0.186	0.192	0.333	0.988	-0.044	Superiorparietal	Right
Slope	-0.005	0.005	0.344	0.988	-0.05	Insula	Right
Slope	0.002	0.002	0.349	0.988	0.051	Supramarginal	Right
Slope	-0.011	0.011	0.357	0.988	-0.048	Paracentral	Left
Intercept	0.592	0.644	0.358	0.988	0.039	Temporalpole	Right
Intercept	0.932	1.022	0.362	0.988	0.043	Pericalcarine	Left
Intercept	-0.318	0.358	0.374	0.988	-0.047	Precuneus	Right
Intercept	-0.624	0.752	0.407	0.988	-0.038	Cuneus	Right
Slope	-0.005	0.006	0.408	0.988	-0.045	Parahippocampal	Right
Slope	-0.004	0.004	0.409	0.988	-0.044	Bankssts	Left
Slope	-0.001	0.001	0.41	0.988	-0.043	Inferiortemporal	Left
Intercept	-0.197	0.25	0.431	0.988	-0.037	Fusiform	Left
Slope	-0.002	0.002	0.431	0.988	-0.042	Precuneus	Left
Intercept	0.301	0.389	0.439	0.988	0.036	Caudalmiddlefrontal	Left
Intercept	0.704	0.918	0.443	0.988	0.035	Pericalcarine	Right
Intercept	0.566	0.759	0.456	0.988	0.034	Posteriorcingulate	Left
Slope	-0.003	0.004	0.465	0.988	-0.04	Posteriorcingulate	Left
Intercept	-0.272	0.372	0.466	0.988	-0.033	Lingual	Right
Intercept	-1.54	2.125	0.469	0.988	-0.033	Transversetemporal	Right
Intercept	0.172	0.239	0.473	0.988	0.035	Inferiortemporal	Left
Slope	-0.007	0.01	0.477	0.988	-0.037	Parsorbitalis	Right
Intercept	0.519	0.759	0.494	0.988	0.03	Caudalanteriorcingulate	Left
Slope	-0.019	0.027	0.495	0.988	-0.034	Transversetemporal	Right
Intercept	-0.618	0.918	0.5	0.988	-0.03	Parsorbitalis	Right
Slope	-0.004	0.006	0.506	0.988	-0.035	Pericalcarine	Left
Intercept	0.485	0.736	0.51	0.988	0.03	Rostralanteriorcingulate	Right
Slope	-0.001	0.001	0.54	0.988	-0.033	Lateraloccipital	Left
Slope	0.005	0.008	0.54	0.988	0.033	Rostralanteriorcingulate	Right
Slope	-0.004	0.007	0.544	0.988	-0.033	Caudalmiddlefrontal	Left
Slope	-0.004	0.006	0.544	0.988	-0.033	Isthmuscingulate	Left
Slope	-0.004	0.007	0.548	0.988	-0.032	Cuneus	Right
Intercept	-0.14	0.238	0.558	0.988	-0.028	Inferiortemporal	Right
Intercept	-0.11	0.199	0.58	0.988	-0.027	Inferiorparietal	Right
Intercept	-0.102	0.184	0.58	0.988	-0.03	Superiorfrontal	Right
Slope	-0.002	0.004	0.581	0.988	-0.03	Lingual	Right
Intercept	-0.293	0.553	0.596	0.988	-0.024	Parstriangularis	Right
Slope	-0.005	0.009	0.601	0.988	-0.028	Postcentral	Left
Intercept	-0.319	0.626	0.61	0.988	-0.023	Paracentral	Right
Slope	-0.003	0.005	0.614	0.988	-0.027	Parsopercularis	Right
Slope	0.001	0.003	0.614	0.988	0.027	Medialorbitofrontal	Right
Slope	-0.003	0.006	0.617	0.988	-0.027	Isthmuscingulate	Right
Intercept	-0.306	0.615	0.619	0.988	-0.021	Temporalpole	Left
Intercept	-0.135	0.275	0.623	0.988	-0.025	Precentral	Right
Slope	-0.004	0.008	0.626	0.988	-0.026	Paracentral	Right
Slope	-0.001	0.003	0.627	0.988	-0.026	Temporalpole	Right
Intercept	-0.169	0.35	0.628	0.988	-0.024	Precuneus	Left
Slope	-0.001	0.002	0.628	0.988	-0.026	Superiorparietal	Right
Slope	-0.001	0.003	0.637	0.988	-0.025	Medialorbitofrontal	Left
Intercept	-0.455	0.969	0.639	0.988	-0.023	Isthmuscingulate	Left
Intercept	0.123	0.273	0.653	0.988	0.022	Precentral	Left
Slope	0.001	0.002	0.669	0.988	0.023	Superiortemporal	Right
Intercept	0.241	0.57	0.672	0.988	0.021	Medialorbitofrontal	Right
Slope	-0.003	0.006	0.678	0.988	-0.022	Caudalanteriorcingulate	Right
Slope	-0.001	0.003	0.68	0.988	-0.021	Entorhinal	Left
Slope	0.002	0.005	0.68	0.988	0.022	Posteriorcingulate	Right
Slope	0.001	0.003	0.683	0.988	0.023	Lateraloccipital	Right
Slope	0.001	0.003	0.696	0.988	0.02	Inferiorparietal	Left
Intercept	0.103	0.276	0.709	0.988	0.018	Superiortemporal	Right
Slope	-0.001	0.002	0.711	0.988	-0.02	Insula	Left
Intercept	-0.07	0.191	0.715	0.988	-0.016	Superiorparietal	Left
Slope	0	0.001	0.716	0.988	-0.02	Inferiortemporal	Right
Slope	0.002	0.005	0.72	0.988	0.019	Caudalmiddlefrontal	Right
Slope	-0.007	0.019	0.722	0.988	-0.019	Parstriangularis	Left
Slope	0.001	0.003	0.723	0.988	0.019	Rostralmiddlefrontal	Right
Slope	0.002	0.007	0.725	0.988	0.018	Parstriangularis	Right
Slope	0.001	0.003	0.737	0.988	0.018	Superiorfrontal	Right
Intercept	-0.23	0.695	0.74	0.988	-0.016	Rostralanteriorcingulate	Left
Slope	-0.001	0.002	0.742	0.988	-0.017	Lateralorbitofrontal	Left
Slope	0.001	0.002	0.749	0.988	0.017	Superiorparietal	Left
Intercept	-0.115	0.374	0.758	0.988	-0.014	Caudalmiddlefrontal	Right
Slope	-0.001	0.003	0.775	0.988	-0.016	Precuneus	Right
Slope	-0.001	0.004	0.776	0.988	-0.016	Pericalcarine	Right
Intercept	-0.218	0.771	0.777	0.988	-0.013	Bankssts	Left
Slope	-0.001	0.002	0.802	0.994	-0.013	Rostralmiddlefrontal	Left
Slope	0.003	0.013	0.814	0.994	0.012	Parsorbitalis	Left
Intercept	0.048	0.219	0.826	0.994	0.012	Rostralmiddlefrontal	Right
Intercept	0.189	0.88	0.83	0.994	0.01	Bankssts	Right
Intercept	-0.044	0.215	0.837	0.994	-0.01	Inferiorparietal	Left
Intercept	0.056	0.282	0.842	0.994	0.01	Superiortemporal	Left
Slope	0	0.002	0.857	0.994	-0.01	Supramarginal	Left
Intercept	0.122	0.683	0.859	0.994	0.008	Caudalanteriorcingulate	Right
Intercept	0.14	0.796	0.86	0.994	0.008	Posteriorcingulate	Right
Intercept	0.317	1.893	0.867	0.994	0.008	Transversetemporal	Left
Intercept	0.063	0.385	0.87	0.994	0.007	Lingual	Left
Slope	0.001	0.006	0.881	0.994	0.008	Rostralanteriorcingulate	Left
Slope	0	0.002	0.883	0.994	-0.008	Precentral	Right
Intercept	-0.09	0.71	0.9	0.994	-0.006	Cuneus	Left
Slope	-0.001	0.009	0.909	0.994	-0.006	Cuneus	Left
Intercept	0.085	0.834	0.919	0.994	0.004	Parahippocampal	Left
Intercept	0.088	1.017	0.931	0.994	0.004	Parahippocampal	Right
Slope	-0.001	0.006	0.931	0.994	-0.005	Precentral	Left
Slope	-0.001	0.009	0.936	0.994	-0.004	Caudalanteriorcingulate	Left
Intercept	-0.111	1.748	0.949	0.994	-0.003	Frontalpole	Left
Slope	0	0.001	0.952	0.994	0.003	Superiorfrontal	Left
Intercept	-0.049	0.908	0.957	0.994	-0.002	Isthmuscingulate	Right
Slope	0	0.001	0.973	0.994	0.002	Middletemporal	Right
Slope	0	0.003	0.976	0.994	0.002	Postcentral	Right
Intercept	-0.007	0.272	0.979	0.994	-0.001	Fusiform	Right
Intercept	-0.01	0.525	0.985	0.994	-0.001	Parsopercularis	Left
Slope	0	0.001	0.985	0.994	-0.001	Inferiorparietal	Right
Intercept	-0.008	0.458	0.987	0.994	-0.001	Lateralorbitofrontal	Right
Slope	0	0.003	0.997	0.997	0	Temporalpole	Left

### Sheet: S9
Growth parameter	Estimate	SE	P-value	P.adj	Std. est.	Region	Side
Intercept	-0.119	0.106	0.26	0.625	-0.049	Bankssts	Left
Slope	0.001	0.001	0.196	0.523	0.065	Bankssts	Left
Intercept	-0.074	0.104	0.475	0.726	-0.03	Caudalanteriorcingulate	Left
Slope	0.002	0.001	0.114	0.517	0.077	Caudalanteriorcingulate	Left
Intercept	-0.044	0.053	0.407	0.675	-0.038	Caudalmiddlefrontal	Left
Slope	0	0.001	0.816	0.95	0.011	Caudalmiddlefrontal	Left
Intercept	-0.13	0.097	0.179	0.523	-0.059	Cuneus	Left
Slope	0	0.001	0.964	0.971	0.002	Cuneus	Left
Intercept	-0.104	0.106	0.325	0.625	-0.042	Entorhinal	Left
Slope	0	0	0.898	0.952	0.006	Entorhinal	Left
Intercept	-0.148	0.241	0.538	0.778	-0.025	Frontalpole	Left
Slope	0.001	0.002	0.579	0.802	0.026	Frontalpole	Left
Intercept	-0.067	0.034	0.049	0.392	-0.09	Fusiform	Left
Slope	0	0	0.777	0.944	0.014	Fusiform	Left
Intercept	-0.027	0.03	0.36	0.636	-0.042	Inferiorparietal	Left
Slope	0.001	0	0.06	0.437	0.093	Inferiorparietal	Left
Intercept	-0.003	0.032	0.918	0.96	-0.005	Inferiortemporal	Left
Slope	0	0	0.46	0.719	0.037	Inferiortemporal	Left
Intercept	-0.089	0.069	0.195	0.523	-0.067	Insula	Left
Slope	0	0	0.992	0.992	0	Insula	Left
Intercept	-0.131	0.132	0.321	0.625	-0.048	Isthmuscingulate	Left
Slope	0	0.001	0.792	0.945	-0.013	Isthmuscingulate	Left
Intercept	-0.048	0.034	0.154	0.523	-0.068	Lateraloccipital	Left
Slope	0	0	0.34	0.625	0.048	Lateraloccipital	Left
Intercept	-0.222	0.061	< 0.001	< 0.001	-0.174	Lateralorbitofrontal	Left
Slope	0	0	0.877	0.95	0.008	Lateralorbitofrontal	Left
Intercept	-0.075	0.053	0.158	0.523	-0.063	Lingual	Left
Slope	0	0.001	0.935	0.963	-0.004	Lingual	Left
Intercept	-0.205	0.071	0.004	0.181	-0.141	Medialorbitofrontal	Left
Slope	0	0	0.873	0.95	0.008	Medialorbitofrontal	Left
Intercept	-0.005	0.035	0.88	0.95	-0.007	Middletemporal	Left
Slope	0	0	0.303	0.625	0.051	Middletemporal	Left
Intercept	-0.163	0.094	0.085	0.489	-0.076	Paracentral	Left
Slope	0.002	0.002	0.32	0.625	0.05	Paracentral	Left
Intercept	-0.02	0.114	0.859	0.95	-0.007	Parahippocampal	Left
Slope	0.001	0.001	0.544	0.779	0.03	Parahippocampal	Left
Intercept	0.043	0.072	0.552	0.782	0.027	Parsopercularis	Left
Slope	0.001	0.001	0.446	0.714	0.037	Parsopercularis	Left
Intercept	-0.026	0.152	0.862	0.95	-0.007	Parsorbitalis	Left
Slope	-0.001	0.002	0.731	0.912	-0.017	Parsorbitalis	Left
Intercept	-0.035	0.094	0.706	0.889	-0.017	Parstriangularis	Left
Slope	0.001	0.003	0.828	0.95	0.011	Parstriangularis	Left
Intercept	-0.031	0.14	0.825	0.95	-0.01	Pericalcarine	Left
Slope	-0.001	0.001	0.354	0.633	-0.046	Pericalcarine	Left
Intercept	-0.087	0.044	0.049	0.392	-0.09	Postcentral	Left
Slope	0.001	0.001	0.587	0.802	0.027	Postcentral	Left
Intercept	-0.134	0.104	0.196	0.523	-0.058	Posteriorcingulate	Left
Slope	0.001	0.001	0.292	0.625	0.053	Posteriorcingulate	Left
Intercept	-0.041	0.038	0.277	0.625	-0.052	Precentral	Left
Slope	0.001	0.001	0.497	0.743	0.033	Precentral	Left
Intercept	-0.053	0.048	0.27	0.625	-0.054	Precuneus	Left
Slope	0.001	0	0.114	0.517	0.08	Precuneus	Left
Intercept	-0.159	0.096	0.097	0.489	-0.077	Rostralanteriorcingulate	Left
Slope	0.001	0.001	0.191	0.523	0.066	Rostralanteriorcingulate	Left
Intercept	-0.108	0.032	0.001	0.068	-0.173	Rostralmiddlefrontal	Left
Slope	0	0	0.387	0.666	0.043	Rostralmiddlefrontal	Left
Intercept	-0.035	0.026	0.173	0.523	-0.073	Superiorfrontal	Left
Slope	0	0	0.087	0.489	0.084	Superiorfrontal	Left
Intercept	-0.001	0.026	0.961	0.971	-0.002	Superiorparietal	Left
Slope	0.001	0	0.016	0.35	0.12	Superiorparietal	Left
Intercept	-0.05	0.039	0.194	0.523	-0.063	Superiortemporal	Left
Slope	0	0	0.901	0.952	0.006	Superiortemporal	Left
Intercept	-0.058	0.039	0.141	0.523	-0.071	Supramarginal	Left
Slope	0	0	0.194	0.523	0.066	Supramarginal	Left
Intercept	-0.199	0.084	0.018	0.35	-0.098	Temporalpole	Left
Slope	0	0	0.335	0.625	0.049	Temporalpole	Left
Intercept	0.274	0.26	0.291	0.625	0.048	Transversetemporal	Left
Slope	-0.005	0.004	0.301	0.625	-0.05	Transversetemporal	Left
Intercept	-0.208	0.121	0.085	0.489	-0.074	Bankssts	Right
Slope	0.002	0.001	0.04	0.392	0.101	Bankssts	Right
Intercept	-0.042	0.093	0.655	0.844	-0.019	Caudalanteriorcingulate	Right
Slope	0.001	0.001	0.406	0.675	0.042	Caudalanteriorcingulate	Right
Intercept	-0.025	0.051	0.632	0.834	-0.022	Caudalmiddlefrontal	Right
Slope	0	0.001	0.828	0.95	0.011	Caudalmiddlefrontal	Right
Intercept	-0.116	0.102	0.257	0.625	-0.051	Cuneus	Right
Slope	0	0.001	0.658	0.844	0.022	Cuneus	Right
Intercept	-0.217	0.11	0.049	0.392	-0.083	Entorhinal	Right
Slope	0	0	0.435	0.704	0.039	Entorhinal	Right
Intercept	-0.148	0.188	0.431	0.704	-0.032	Frontalpole	Right
Slope	0.002	0.002	0.244	0.625	0.058	Frontalpole	Right
Intercept	-0.065	0.037	0.076	0.489	-0.082	Fusiform	Right
Slope	0	0	0.515	0.758	0.033	Fusiform	Right
Intercept	0.007	0.027	0.792	0.945	0.012	Inferiorparietal	Right
Slope	0	0	0.157	0.523	0.072	Inferiorparietal	Right
Intercept	-0.028	0.033	0.4	0.675	-0.039	Inferiortemporal	Right
Slope	0	0	0.184	0.523	0.066	Inferiortemporal	Right
Intercept	-0.158	0.06	0.009	0.306	-0.138	Insula	Right
Slope	0	0.001	0.776	0.944	-0.014	Insula	Right
Intercept	-0.12	0.125	0.336	0.625	-0.043	Isthmuscingulate	Right
Slope	0.001	0.001	0.518	0.758	0.033	Isthmuscingulate	Right
Intercept	-0.08	0.033	0.015	0.35	-0.117	Lateraloccipital	Right
Slope	0	0	0.929	0.963	0.005	Lateraloccipital	Right
Intercept	-0.14	0.063	0.025	0.354	-0.107	Lateralorbitofrontal	Right
Slope	0	0	0.316	0.625	0.049	Lateralorbitofrontal	Right
Intercept	-0.087	0.051	0.086	0.489	-0.075	Lingual	Right
Slope	0.001	0.001	0.264	0.625	0.056	Lingual	Right
Intercept	-0.122	0.078	0.118	0.518	-0.076	Medialorbitofrontal	Right
Slope	0	0	0.33	0.625	0.048	Medialorbitofrontal	Right
Intercept	-0.025	0.035	0.482	0.728	-0.034	Middletemporal	Right
Slope	0	0	0.664	0.844	0.022	Middletemporal	Right
Intercept	-0.112	0.086	0.191	0.523	-0.058	Paracentral	Right
Slope	0	0.001	0.773	0.944	0.014	Paracentral	Right
Intercept	-0.14	0.138	0.309	0.625	-0.042	Parahippocampal	Right
Slope	0	0.001	0.659	0.844	-0.023	Parahippocampal	Right
Intercept	-0.087	0.082	0.289	0.625	-0.046	Parsopercularis	Right
Slope	0	0.001	0.862	0.95	-0.008	Parsopercularis	Right
Intercept	-0.067	0.125	0.59	0.802	-0.023	Parsorbitalis	Right
Slope	0.002	0.001	0.15	0.523	0.07	Parsorbitalis	Right
Intercept	-0.117	0.076	0.122	0.518	-0.067	Parstriangularis	Right
Slope	0	0.001	0.859	0.95	0.009	Parstriangularis	Right
Intercept	-0.063	0.126	0.615	0.828	-0.023	Pericalcarine	Right
Slope	0	0.001	0.457	0.719	-0.036	Pericalcarine	Right
Intercept	-0.096	0.043	0.026	0.354	-0.104	Postcentral	Right
Slope	0.001	0	0.038	0.392	0.101	Postcentral	Right
Intercept	-0.184	0.109	0.092	0.489	-0.077	Posteriorcingulate	Right
Slope	0.001	0.001	0.367	0.64	0.046	Posteriorcingulate	Right
Intercept	-0.052	0.038	0.171	0.523	-0.067	Precentral	Right
Slope	0	0	0.173	0.523	0.069	Precentral	Right
Intercept	-0.092	0.049	0.061	0.437	-0.096	Precuneus	Right
Slope	0.001	0	0.094	0.489	0.087	Precuneus	Right
Intercept	0.005	0.101	0.962	0.971	0.002	Rostralanteriorcingulate	Right
Slope	0.001	0.001	0.625	0.833	0.024	Rostralanteriorcingulate	Right
Intercept	-0.034	0.03	0.257	0.625	-0.058	Rostralmiddlefrontal	Right
Slope	0	0	0.193	0.523	0.065	Rostralmiddlefrontal	Right
Intercept	-0.05	0.025	0.046	0.392	-0.104	Superiorfrontal	Right
Slope	0	0	0.475	0.726	0.035	Superiorfrontal	Right
Intercept	-0.043	0.026	0.101	0.491	-0.072	Superiorparietal	Right
Slope	0	0	0.023	0.354	0.114	Superiorparietal	Right
Intercept	-0.056	0.038	0.142	0.523	-0.071	Superiortemporal	Right
Slope	0	0	0.903	0.952	0.006	Superiortemporal	Right
Intercept	-0.036	0.038	0.347	0.629	-0.044	Supramarginal	Right
Slope	0.001	0	0.04	0.392	0.104	Supramarginal	Right
Intercept	-0.049	0.088	0.579	0.802	-0.023	Temporalpole	Right
Slope	0	0	0.879	0.95	-0.007	Temporalpole	Right
Intercept	-0.293	0.288	0.308	0.625	-0.045	Transversetemporal	Right
Slope	0.005	0.004	0.216	0.565	0.057	Transversetemporal	Right
